# Appraising familial prediction of proband outcomes in neurogenetic disorders

**DOI:** 10.64898/2026.05.20.26353681

**Authors:** Shara Reimer, Kathleen Wilson, Lukas S. Schaffer, Isabella Larsen, Melissa Roybal, Srishti Rau, Jyssica Seebeck, Erin Torres, Liv Clasen, Siyuan Liu, Armin Raznahan

## Abstract

**Background:** Gene dosage disorders impact cognition and psychopathology, but outcomes vary widely amongst carriers of the same variant. Recent work has sought to better predict proband outcomes using measures of corresponding traits in family members. However, family-based models have not yet been prospectively quantified across several traits in different genetic disorders, nor evaluated for the precision they afford: both crucial issues for clinical implementation.

**Methods:** In a first test case for these questions, we apply regression analyses to quantify and compare family-based prediction of 12 traits (including IQ, autism- and ADHD-related traits) in 433 individuals from families including a proband with XXY or XYY syndrome (N=93 and 58, respectively).

**Results:** The 12 traits vary substantially in their proband-family associations (0.001<|*r*|<0.55) - with differences emerging between XXY and XYY syndrome. Only two traits also show significant and similar proband-family associations in both aneuploidies, with the greatest concordance found for IQ. A family-based model for IQ prediction in male sex chromosome trisomies significantly reduces error vs. a group mean IQ model (*F* = 7.4, *p* = 0.006), but only in 65% of probands, and with mean error reduction of ∼2 IQ points.

**Conclusions:** Family-based prediction of neuropsychiatric traits in genetic syndromes likely requires trait- and syndrome- specific models. Family models can significantly improve outcome prediction for IQ, but to variable degrees across individuals and with a small mean improvement. By mapping and quantifying these limits, our work helps draft a roadmap for refinement of family-based prediction of proband outcomes in gene dosage disorders.

**Trial Registration:** ClinicalTrials.gov NCT00001246, “89-M-0006: Brain Imaging of Childhood Onset Psychiatric Disorders, Endocrine Disorders and Healthy Controls.” Date of registry: 01 October 1989.
