## Additional File 1 for "Appraising familial prediction of proband outcomes in neurogenetic disorders"

### Sheet: Sheet1
Additional File 1: Participant characteristics.
	XXY/KS Dataset						XYY Dataset
	Probands	Mothers	Fathers	Siblings	Family Mean		Probands	Mothers	Fathers	Siblings	Family Mean
	(N = 93)	(N = 88)	(N = 49)	(N = 30)	(N = 93)		(N = 58)	(N = 57)	(N = 34)	(N = 24)	(N = 58)
Mean ± SD (range)
Visit age (years)	16.4 ± 4.6	49.9 ± 7.7	50.7 ± 8.1	17.2 ± 5.2			12.6 ± 5.4	44.8 ± 7	44.0 ± 5.5	13.4 ± 6.1
	(7.0-25.8)	(36.1-67.6)	(32.4-73.7)	(6.6-25.1)			(5.4-25.9)	(31.6-61.3)	(34.9-57.3)	(5.5-26.9)
FSIQ	93.4 ± 12.5	107.4 ± 13.3	112.4 ± 11.5	106.4 ± 14.8	108.9 ± 11.8		86.6 ± 14.0	106 ± 9.3	109 ± 11.8	104 ± 14.2	106.8 ± 9.4
N = 93/85/49/30, 57/56/32/24	(64-127)	(70-144)	(93-146)	(74-140)	(70-138)		(53-112)	(90-133)	(84-135)	(70-128)	(86-133)
Vocabulary	8.5 ± 2.9	11.8 ± 2.4	11.9 ± 2.5	11 ± 3	11.7 ± 2.2		7.1 ± 2.9	10.8 ± 2.1	11.5 ± 2.1	10.5 ± 2.3	11.0 ± 1.9
N = 91/85/49/30, 45/56/32/23	(1-17)	(7-18)	(9-19)	(5-19)	(7.5-18)		(1-14)	(8-17)	(8-16)	(5-15)	(8-17)
Matrix Reasoning	10.2 ± 2.5	11.8 ± 2.8	12.6 ± 2.4	10.7 ± 3	11.9 ± 2.5		9 ± 3	11.5 ± 2	11.8 ± 2.7	11.3 ± 3.4	11.6 ± 1.9
N = 91/85/49/30, 58/57/34/24	(4-16)	(2-18)	(7-18)	(4-18)	(2-16.5)		(2-16)	(6-15)	(5-18)	(1-18)	(6.5-15.5)
SRS-2 Total	59.1 ± 11.4	46.5 ± 6.2	48.7 ± 6.6	50.2 ± 9.2	47.4 ± 6.2		66.4 ± 13.2	49.1 ± 6.5	52.5 ± 7.4	45.2 ± 6.4	49.4 ± 5.1
N = 93/85/49/13, 58/57/34/24	(38-91)	(37-66)	(36-66)	(39-72)	(36.5-72)		(42-100)	(39-66)	(40-76)	(37-66)	(39.5-59)
SRS-2 Awareness	57.8 ± 10.2	46 ± 6.1	49.2 ± 7	52.1 ± 10.8	47.4 ± 6		66.7 ± 13.2	52.4 ± 5.9	55.9 ± 7.1	48.6 ± 10.4	52.8 ± 5.8
	(32-86)	(32-66)	(32-64)	(38-73)	(32-67)		(45-104)	(38-66)	(44-78)	(32-69)	(40-66)
SRS-2 Cognition	59.8 ± 12.5	47.5 ± 7.4	47.6 ± 6.1	49.4 ± 8.8	47.7 ± 6.3		65.6 ± 12.7	48.2 ± 8	50 ± 6.6	46.4 ± 7.4	48.4 ± 6
	(37-91)	(37-70)	(37-63)	(39-66)	(37-69)		(44-100)	(37-65)	(39-70)	(39-70)	(38-63)
SRS-2 Communication	58.9 ± 12	45.4 ± 6.3	48.6 ± 7.9	49.5 ± 9.1	46.6 ± 6.4		66.3 ± 13.5	48.8 ± 7.2	53 ± 8.3	45.1 ± 6.1	49.2 ± 5.5
	(40-89)	(37-66)	(37-69)	(39-70)	(37.5-70)		(40-96)	(38-75)	(41-78)	(38-64)	(39-59.5)
SRS-2 Motivation	58.6 ± 12.3	50.4 ± 9.3	52 ± 9	54.4 ± 12.4	51.4 ± 8.9		60.3 ± 12	51.7 ± 9.1	54.6 ± 10	46.5 ± 7.6	51.8 ± 7.5
	(40-89)	(37-81)	(37-72)	(38-87)	(37-87)		(42-93)	(37-71)	(37-76)	37-66	(37-71)
SRS-2 RIRB	55 ± 10.8	45.9 ± 5.5	47 ± 5.7	47 ± 6.7	46.3 ± 5.2		63.9 ± 14	47 ± 6.1	49.7 ±7.4	44.2 ± 4.4	47.0 ± 4.6
	(40-96)	(40-65)	(40-62)	(41-64)	(40-65)		(41-100)	(40-70)	(40-72)	(40-58)	(40-58)
SRS-2 SCI	60 ±11.7	46.8 ± 6.6	49.1 ± 7	51 ± 9.9	47.9 ± 6.5		66.6 ± 12.7	49.8 ± 6.7	53.5 ± 7.6	45.8 ± 7.1	50.1 ± 5.5
	(38-89)	(37-68)	(35-66)	(39-74)	(36-74)		(43-99)	(39-68)	(40-77)	(36-68)	(40-62)
ADHD inattentive	66.7 ± 14	46.8 ± 13.5	43.3 ± 12.1	48.9 ± 9.5	46.3 ± 10.8		75.3 ± 13.1	48.3 ± 15.3	48.1 ± 14.4	57.3 ± 11.6	49.2 ± 11.3
N = 92/85/49/29, 55/57/34/23	(39-90)	(29-90)	(28-74)	(39-64)	(28-90)		(46-90)	(33-90)	(28-90)	(40-83)	(30.5-78.5)
ADHD hyperactive-impulsive	54.2 ± 13.5	41.1 ± 9.6	43 ± 9	49.8 ± 13.7	42 ± 8.5		66.7 ± 16	41.5 ± 10.1	43.4 ± 7.6	53.6 ± 14	41.9 ± 7.3
	(35-90)	(29-74)	(32-71)	(33-90)	(29-74)		(41-90)	(29-79)	(32-62)	(35-87)	(29-66)
