## Additional File 2 for "Appraising familial prediction of proband outcomes in neurogenetic disorders"

### Sheet: Sheet1
Additional File 2: Extended demographic information for study participants.
Family Demographics
	XXY						XYY
	(N = 93)						(N = 58)
Mean ± SD (range)
Family SES	48.3 ± 21						53.8 ± 18.1
	(20-120)						(20-95)
MacArthur- relative to U.S.	6.1 ± 1.7						6.1 ± 1.8
	(1-9)						(1-9)
Proband Birthweight (oz)	114.9 ± 17.6						115.1 ± 21.6
	(75-159)						(58-160)
Proband Gestational Age (weeks)	38.9 ± 2						38.1 ± 2.4
	(33-43)						(31-42)
Proband Maternal Age (years)	33.1 ± 6.7						31.7 ± 5.6
	(17-47)						(21-45)
Distribution of Federal Race Categories Across Study Participants
	XXY Dataset						XYY Dataset
Race Category	Probands	Mothers		Fathers		Siblings		Probands		Mothers			Fathers	Siblings
Asian	1	1		1		1		1		0			0	0
Black or African American	3	3		1		1		0		0			0	0
American Indian or Alaska Native	1	2		0		0		0		0			0	0
White	79	80		46		27		56		56			33	23
Multiracial	8	1		1		1		1		1			1	1
Unknown/Not Reported	1	1		0		0		0		0			0	0
