## Additional File 3 for "Appraising familial prediction of proband outcomes in neurogenetic disorders"

### Sheet: Sheet1
Additional File 3. Comparison of proband-family prediction models between XXY and XYY syndromes.
Variable	Model with Interaction				Model without Interaction [Where Interaction Not Significant]
	Slope Difference Between Karyotypes		Intercept Difference Between Karyotypes		Slope for Family		Intercept Difference Between Karyotypes
	Beta	P	Beta	P	Beta	P	Beta	P
FSIQ	-0.37	0.04	5.06	0.006	0.67	< 0.0001*	5.33	0.004*
Vocab	-0.31	0.21	0.76	0.12	0.68	< 0.0001*	0.87	0.07
MR	-0.035	0.87	1.1	0.016	0.33	0.0007*	1.1	0.015
SRS Total	0.9	0.012	-7.21	0.0004*	0.47	0.006	-6.65	0.001*
Soc Awr	0.99	0.002*	-10.21	< 0.0001*
Soc Cog	0.52	0.12	-5.77	0.005	0.52	0.002*	-5.68	0.006
Soc Comm	0.64	0.07	-7.27	0.0008*	0.35	0.04	-6.78	0.002*
Soc Mot	0.8	0.001*	-1.96	0.31
RRB	0.42	0.32	-8.9	< 0.0001*	0.45	0.02	-8.87	< 0.0001*
SCI	0.95	0.005	-6.47	0.0013*	0.46	0.004*	-5.8	0.004*
Inattention	0.058	0.79	-8.4	0.0005*	0.1	0.33	-8.38	0.0005*
Hyp/Imp	-0.53	0.095	-13.1	< 0.0001*	0.12	0.4	-13	< 0.0001*
